# Vitamin D Receptor Gene Polymorphisms in Type 1, Type 2, and Gestational Diabetes Mellitus: A Comprehensive Meta-Analysis and Meta-Regression of 154 Studies

**DOI:** 10.1101/2025.02.20.25322588

**Authors:** Haider Ali Alnaji, Al-Karrar Kais Abdul Jaleel, Muslimbek G. Normatov, Ali Abbas Abo Algon, Hanaa Addai Ali, Abbas F. Almulla

## Abstract

**Background:** Diabetes mellitus (DM) includes metabolic disorders marked by chronic hyperglycemia. Vitamin D and its receptor (VDR) play crucial roles in DM pathophysiology. Four single nucleotide polymorphisms (SNPs) in the VDR gene, namely FokI, TaqI, BsmI, and ApaI, have been implicated in DM risk. However, no prior meta-analysis has systematically assessed their associations across type 1 diabetes mellitus (T1DM), type 2 diabetes mellitus (T2DM), and gestational diabetes mellitus (GDM).

**Objectives:** To investigate the association of FokI, TaqI, BsmI, and ApaI polymorphisms with susceptibility to T1DM, T2DM, and GDM.

**Methods:** A systematic search of PubMed, Google Scholar, and SciFinder identified 154 studies (49,675 participants: 23,225 DM patients and 26,450 controls). Meta-analyses assessed genetic associations, and subgroup analyses were performed by ethnicity and DM subtype.

**Results:** Significant associations were observed between T1DM and FokI, BsmI, and ApaI polymorphisms, while TaqI showed no association. For T2DM, FokI, BsmI, and TaqI polymorphisms were associated with risk in specific ethnic groups. GDM analysis revealed no overall associations, though the FokI SNP showed significance in one ethnic subgroup. Comparative analysis across DM types revealed no differences in VDR polymorphisms except for the BsmI SNP, which increased T2DM risk in certain genetic models.

**Conclusion:** The G allele of the BsmI SNP significantly increases T2DM risk, while the T allele of the FokI SNP is protective in T1DM. These findings highlight the importance of VDR polymorphisms in DM susceptibility across diverse populations.
