## Supplementary file 2 for "Vitamin D Receptor Gene Polymorphisms in Type 1, Type 2, and Gestational Diabetes Mellitus: A Comprehensive Meta-Analysis and Meta-Regression of 154 Studies"

### Sheet: Table S1
Table S1 Characteristics of studies included in meta-analysis of overall T1DM
Site	First author	Country	Continent	Year	Methods	Sample size		Total Samople size	Age of patient (Mean)	Age of control (Mean)	NOS	Patient genotypes			Control genotypes			HW-adjusted.P.value
FokI (rs2228570)						case	control					CC	CT	TT	CC	CT	TT
	Charalambos Panierakis	Greece	Europe	2009	PCR-RFLP	100	96	196	100	NA	7	50	43	7	64	31	1	0.4064
	Marcela Vedralová (a)	Czech Republic	Europe	2012	PCR-RFLP	54	47	101	54	80	8	19	25	10	16	28	3	0.1505
	Maimoona Nasreen	Pakistan	Asia	2016	PCR-RFLP	44	44	88	44	14.81	7	32	12	0	25	19	0	0.1718
	Zahra Mohammadnejad	Iran	Asia	2012	PCR-RFLP	87	100	187	87	28.58	7	49	33	5	55	40	5	0.8167
	Somia H. Abd-Allah	Egypt	Africa	2014	PCR-RFLP	120	120	240	120	11.1	8	58	50	12	78	38	4	0.9326
	Ramasamy Thirunavukkarasu	India	Asia	2024	ARMS PCR	120	214	334	120	NA	8	76	39	5	109	98	7	0.0646
	LAVINIA-MARIANA BERCA (a)	Romania	Europe	2021	PCR-RFLP	107	100	207	107	25.45	8	49	39	12	37	48	15	1
	Audí L (a)	Spain	Europe	2004	Sequencing	155	280	435	155	NA	8	69	68	18	105	142	28	0.1505
	Audí L (b)	Spain	Europe	2004	Sequencing	89	116	205	89	NA	8	35	45	6	41	53	22	0.8167
	Dilek Gogas Yavuz (b)	Turkey	Asia	2011	PCR-RFLP	117	134	251	117	26.2	9	61	46	10	60	63	11	0.6454
	J.I. San-Pedro	Spain	Europe	2005	PCR-RFLP	71	88	159	71	NA	8	31	35	5	41	39	8	0.9124
	Elham O Hamed	Egypt	Africa	2013	PCR-RFLP	132	40	172	132	9	7	24	92	16	8	28	4	0.0669
	Denise B. Mory	Brazil	South America	2009	PCR-RFLP	189	194	383	189	12.2	8	80	81	16	91	67	25	0.1505
	Tatijana Zemunik	Croatia	Europe	2005	PCR-RFLP	134	132	266	134	8.2	8	42	63	29	73	136	23	0.0063
	Y. Morán-Auth	Germany	Europe	2015	PCR-RFLP	20	23	43	20	35	8	8	11	3	4	16	1	0.069
	Rabab Ali	Saudi Arabia	Asia	2018	PCR-RFLP	100	102	202	100	35	7	3	33	64	2	21	79	0.8441
	Serap Baydur Sahin	Turkey	Asia	2012	PCR-RFLP	85	80	165	85	37	7	54	31	0	43	28	9	0.4064
	E. Capoluongo	Italy	Europe	2006	PCR-RFLP	246	246	492	246	39.6	7	89	112	45	37	127	28	0
	Nuha J. Kandala	Iraq	Asia	2016	PCR-RFLP	60	30	90	60	NA	8	44	13	3	12	14	4	1
	W. J. Fassbender	Germany	Europe	2002	PCR-RFLP	75	57	132	75	33.5	8	35	30	10	19	30	8	0.8167
	Tatiana López	Chile	South America	2008	PCR-RFLP	151	182	333	151	9.2	8	49	78	24	64	88	30	1
	Balázs Györffy	Hungaria	Europe	2002	PCR-RFLP	107	103	210	107	NA	8	30	47	20	34	48	21	0.8441
	Kocabaş A.	Turkey	Asia	2010	PCR-RFLP	90	86	176	90	28.9	8	32	57	1	18	52	16	0.1505
	Neetu Israni	India	Asia	2009	PCR-RFLP	236	197	433	236	NA	9	142	79	15	116	76	5	0.1718
	Yoshiyuki Ban	Japan	Asia	2001	PCR-RFLP	110	250	360	110	NA	8	52	52	6	82	138	30	0.0809
	S. Bonakdaran	Iran	Asia	2012	PCR-RFLP	69	45	114	69	19.7	8	38	25	6	18	20	7	0.8753
	Hannu Turpeinen	Finland	Europe	2003	Sequencing	1064	2837	3901	1064	NA	8	145	483	357	311	1126	940	0.6853
	Watip Tangjittipokin	Thailand	Asia	2021	PCR-RFLP	100	100	200	100	14.3	8	30	49	21	29	42	29	0.2603
	Abeer M. Mohyi	Egypt	Africa	2022	TaqMan	50	50	100	50	11	8	27	20	3	20	28	2	0.1505
	Mohamed Eissa	Egypt	Africa	2021	PCR-RFLP	180	120	300	180	13	8	0	80	100	0	10	110	0.8441
	Eman A. Mostafa	Egypt	Africa	2024	TaqMan	85	37	122	85	10.86	8	43	28	4	14	12	10	0.1505
	Rafaella S. Ferraz	Brazil	South America	2022	Sequencing	65	83	148	65	38.49	8	30	30	0	38	35	10	0.8441
	Sawsan I Khdair	Jordan	Asia	2021	Sequencing	50	50	100	50	24.7	8	24	21	5	26	20	4	1
	Maryam Mukhtar	Pakistan	Asia	2017	PCR-RFLP	102	100	202	102	13.765	8	84	13	5	0	0	100	1
	Majedah A. Rasoul	Kuwait	Asia	2019	PCR-RFLP	253	214	467	253	8.9	8	45	30	178	146	1	67	0
	Deniz Kirac	Turkey	Asia	2018	RT-PCR	55	40	95	55	28.9	8	28	23	4	8	22	10	0.8167
	Manuel C. Lemos	Portugual	Europe	2008	PCR-RFLP	207	249	456	207	36.8	8	81	101	25	97	114	38	0.8441
	Alexandra S. Denisova	Russia	Asia	2021	PCR-RFLP	71	82	153	71	NA	8	28	29	14	22	39	21	0.8441
TaqI (rs731236)												TT	TC	CC	TT	TC	CC
	Charalambos Panierakis	Greece	Europe	2009	PCR-RFLP	100	96	196	14.4	NA	7	34	59	7	10	64	22	0.0036
	Ahmed El-Abd Ahmed	Egypt	Africa	2019	PCR-RFLP	50	50	100	11.16	10.97	8	0	42	8	0	40	10	0
	Chong-Kun Cheon	South Korea	Asia	2015	PCR-RFLP	81	113	194	10.28	9.98	7	66	15	0	105	8	0	0.9093
	Zahra Mohammadnejad	Iran	Asia	2012	PCR-RFLP	87	100	187	27.93	28.58	7	32	52	3	59	41	0	0.0532
	Somia H. Abd-Allah	Egypt	Africa	2014	PCR-RFLP	120	120	240	11.7	11.1	8	42	66	12	33	69	18	0.1722
	Ramasamy Thirunavukkarasu	India	Asia	2024	ARMS PCR	120	214	334	24.1	NA	8	25	54	41	35	102	77	0.9673
	LAVINIA-MARIANA BERCA (a)	Romania	Europe	2021	PCR-RFLP	107	100	207	25.4	25.45	8	22	40	38	36	44	20	0.5674
	Dilek Gogas Yavuz	Turkey	Asia	2011	PCR-RFLP	117	134	251	27.6	26.2	9	37	57	22	41	66	27	0.997
	J.I. San-Pedro	Spain	Europe	2005	PCR-RFLP	71	88	159	14.5	NA	8	24	36	11	31	43	14	0.9673
	Diego García	Chile	South America	2007	PCR-RFLP	216	203	419	9.3	10.3	8	115	79	22	121	69	13	0.7082
	Mona Gamal Elgazzaz	Egypt	Africa	2016	PCR-RFLP	50	50	100	NA	NA	7	18	27	5	18	25	7	0.9093
	W. J. Fassbender	Germany	Europe	2002	PCR-RFLP	75	57	132	33.5	33.5	8	34	31	10	19	20	18	0.0754
	Balázs Györffy	Hungary	Europe	2002	PCR-RFLP	107	103	210	5.8	NA	8	44	21	27	42	27	32	0
	Kocabaş A.	Turkey	Asia	2010	PCR-RFLP	90	86	176	11.7	28.9	8	52	28	10	38	37	11	0.9093
	Neetu Israni	India	Asia	2009	PCR-RFLP	236	197	433	NA	NA	9	91	112	33	80	98	19	0.3285
	Tien-Jyun Chang	Taiwan	Asia	2000	PCR-RFLP	157	248	405	8.8	NA	8	142	15	0	233	14	1	0.3173
	S. Bonakdaran	Iran	Asia	2012	PCR-RFLP	69	45	114	22.2	19.7	8	34	28	7	20	17	8	0.4074
	Veselin Škrabić	Croatia	Europe	2003	PCR-RFLP	134	132	266	8.69	8.24	8	54	55	25	48	72	11	0.0754
	Watip Tangjittipokin	Thailand	Asia	2021	PCR-RFLP	100	100	200	14.5	14.3	8	83	16	1	84	15	1	0.9093
	DEBASIDSH Paul	Bangladesh	Asia	2010	PCR-RFLP	92	94	186	23	19	8	44	38	9	34	48	10	0.4549
	Eman A. Mostafa	Egypt	Africa	2024	TaqMan	85	37	122	12.28	10.86	8	45	23	7	17	15	4	0.9308
	Rafaella S. Ferraz	Brazil	South America	2022	Sequencing	65	83	148	27.28	38.49	8	32	25	8	40	39	4	0.3285
	Sawsan I Khdair	Jordan	Asia	2021	Sequencing	50	50	100	20	24.7	8	15	28	7	18	26	6	0.7082
	Maryam Mukhtar	Pakistan	Asia	2017	PCR-RFLP	102	100	202	13.275	13.765	8	0	0	102	0	0	100	1
	Majedah A. Rasoul	Kuwait	Asia	2019	PCR-RFLP	253	214	467	8.5	8.9	8	96	96	61	156	36	22	0
	Manuel C. Lemos	Portugal	Europe	2008	PCR-RFLP	207	249	456	27.5	36.8	8	70	94	41	91	95	46	0.0754
	Maija E. Miettinen	Finland	Europe	2015	TaqMan	512	379	891	NA	NA	9	204	243	49	176	130	43	0.0679
	Alexandra S. Denisova	Russia	Asia	2021	PCR-RFLP	71	82	153	NA	NA	8	23	38	10	33	37	12	0.9143
	Galawezh Obaid Othman	Iraq	Asia	2022	PCR-RFLP	40	30	70	15.2	25.2	8	16	10	14	10	8	12	0.0532
BsmI (rs1544410)						3564	3554					GG	GA	AA	GG	GA	AA
	Charalambos Panierakis	Greece	Europe	2009	PCR-RFLP	100	96	196	14.4	NA	7	20	57	23	15	43	38	0.9156
	Andleeb Batool	Pakistan	Asia	2016	PCR-RFLP	50	50	100	18	17.41	7	15	32	3	0	1	49	0.9781
	Eman A. Abd El-Salam	Egypt	Africa	2017	PCR-RFLP	46	46	92	5.96	6	7	6	5	35	4	5	37	0.0034
	Ahmed El-Abd Ahmed	Egypt	Africa	2019	PCR-RFLP	50	50	100	11.16	10.97	8	7	35	8	0	18	32	0.3618
	Chong-Kun Cheon	South Korea	Asia	2015	PCR-RFLP	81	113	194	10.28	9.98	7	68	13	0	108	4	1	0.0042
	Zahra Mohammadnejad	Iran	Asia	2012	PCR-RFLP	87	100	187	27.93	28.58	7	40	36	11	46	45	9	0.9156
	Somia H. Abd-Allah	Egypt	Africa	2014	PCR-RFLP	120	120	240	11.7	11.1	8	25	68	27	20	52	48	0.7085
	Ramasamy Thirunavukkarasu	India	Asia	2024	ARMS PCR	120	214	334	24.1	NA	8	36	50	34	57	81	76	0.0035
	Audí L (a)	Spain	Europe	2004	Sequencing	155	280	435	NA	NA	8	59	73	21	81	147	46	0.3721
	Audí L (b)	Spain	Europe	2004	Sequencing	89	116	205	NA	NA	8	26	43	20	44	53	19	0.9156
	Dilek Gogas Yavuz	Turkey	Asia	2011	PCR-RFLP	117	134	251	27.6	26.2	9	40	57	20	61	59	14	0.9781
	J.I. San-Pedro	Spain	Europe	2005	PCR-RFLP	71	88	159	14.5	NA	8	16	40	15	27	44	17	0.9717
	Denise B. Mory	Brazil	South America	2009	PCR-RFLP	189	194	383	17.2	12.2	8	60	57	60	70	74	38	0.1145
	Diego García	Chile	South America	2007	PCR-RFLP	216	203	419	9.3	10.3	8	77	110	21	115	74	14	0.9156
	Akira Shimada	Japan	Asia	2008	PCR-RFLP	774	599	1373	29.8	NA	9	577	165	32	471	121	7	0.9652
	Rabab Ali	Saudi Arabia	Asia	2018	PCR-RFLP	100	102	202	10.33	35	7	25	45	30	12	28	62	0.0238
	E. Capoluongo	Italy	Europe	2006	PCR-RFLP	246	246	492	39.3	39.6	7	59	125	62	63	122	61	0.9717
	Samah Al-Moubarak	Syria	Asia	2013	PCR-RFLP	55	50	105	13.75	39.86	7	23	25	7	10	26	14	0.9156
	Nuha J. Kandala	Iraq	Asia	2016	PCR-RFLP	60	30	90	8.5	NA	8	16	27	14	0	10	20	0.6377
	W. J. Fassbender	Germany	Europe	2002	PCR-RFLP	75	57	132	33.5	33.5	8	26	35	14	14	25	18	0.7085
	Balázs Györffy	Hungary	Europe	2002	PCR-RFLP	107	103	210	5.8	NA	8	42	46	19	34	52	17	0.9156
	Kocabaş A.	Turkey	Asia	2010	PCR-RFLP	90	86	176	11.7	28.9	8	75	14	1	70	16	0	0.7085
	Neetu Israni	India	Asia	2009	PCR-RFLP	236	197	433	NA	NA	9	37	120	79	47	94	56	0.9067
	Yoshiko Motohashi	Japan	Asia	2003	PCR-RFLP	203	222	425	34.6	44.4	9	127	64	12	172	49	1	0.5326
	Tien-Jyun Chang	Taiwan	Asia	2000	PCR-RFLP	157	248	405	8.8	NA	8	137	16	4	231	16	1	0.5472
	O. M. Hauache	Brazil	South America	1998	PCR-RFLP	78	94	172	23.3	32.4	8	26	39	13	39	43	12	0.9781
	S. Bonakdaran	Iran	Asia	2012	PCR-RFLP	69	45	114	22.2	19.7	8	29	26	14	18	11	16	0.0036
	Veselin Škrabić	Croatia	Europe	2003	PCR-RFLP	134	132	266	8.69	8.24	8	52	58	24	41	74	17	0.2158
	Hannu Turpeinen	Finland	Europe	2003	Sequencing	1064	2837	3901	NA	NA	8	119	494	450	363	1183	1291	0.0034
	Watip Tangjittipokin	Thailand	Asia	2021	PCR-RFLP	100	100	200	14.5	14.3	8	81	18	1	84	15	1	0.9156
	Ali Salim Al-shehmany	Egypt	Africa	2015	PCR-RFLP	60	60	120	11.2	27.2	8	8	39	13	4	41	11	0.0034
	Fariza Rayimova	Uzbekistan	Asia	2024	PCR-RFLP	64	138	202	NA	NA	8	27	31	6	34	18	2	0.9717
	Abeer M. Mohyi	Egypt	Africa	2022	TaqMan	50	50	100	11	11	8	12	28	10	16	25	9	0.9717
	Xiaofang Chen	China	Asia	2022	High-resolution melting (HRM) analysis	141	200	341	6.3	5.6	8	129	12	0	178	22	0	0.7496
	Eman A. Mostafa	Egypt	Africa	2024	TaqMan	85	37	122	12.28	10.86	8	8	49	18	3	17	16	0.9156
	Sawsan I Khdair	Jordan	Asia	2021	Sequencing	50	50	100	20	24.7	8	14	30	6	18	25	7	0.9156
	Majedah A. Rasoul	Kuwait	Asia	2019	PCR-RFLP	253	214	467	8.5	8.9	8	29	83	141	28	66	120	0.0034
	Deniz Kirac	Turkey	Asia	2018	Real-time PCR	55	40	95	29.8	28.9	8	22	21	12	13	17	10	0.7085
	Manuel C. Lemos	Portugal	Europe	2008	PCR-RFLP	207	249	456	27.5	36.8	8	68	96	43	85	107	56	0.1708
	Maija E. Miettinen	Finland	Europe	2015	TaqMan	512	379	891	NA	NA	9	197	227	48	179	130	42	0.076
	Ahmed A. El-Kafoury	Egypt	Africa	2014	PCR-RFLP	60	60	120	11.2	27.2	8	8	39	13	4	41	11	0.0034
	Alexandra S. Denisova	Russia	Asia	2021	PCR-RFLP	71	82	153	NA	NA	8	23	38	10	26	43	13	0.8615
ApaI (rs7975232)						6647	8511					GG	GT	TT	GG	GT	TT
	Charalambos Panierakis	Greece	Europe	2009	PCR-RFLP	100	96	196	14.4	NA	7	6	57	37	15	58	23	0.1278
	Ahmed El-Abd Ahmed	Egypt	Africa	2019	PCR-RFLP	50	50	100	11.16	10.97	8	4	22	24	0	13	37	0.4284
	Maimoona Nasreen	Pakistan	Asia	2016	PCR-RFLP	44	44	88	17.92	14.81	7	5	25	14	4	25	15	0.2637
	Chong-Kun Cheon	South Korea	Asia	2015	PCR-RFLP	81	113	194	10.28	9.98	7	44	32	5	70	34	9	0.2474
	Zahra Mohammadnejad	Iran	Asia	2012	PCR-RFLP	87	100	187	27.93	28.58	7	12	48	27	16	57	27	0.2474
	Somia H. Abd-Allah	Egypt	Africa	2014	PCR-RFLP	120	120	240	11.7	11.1	8	11	65	44	16	68	36	0.1769
	Ramasamy Thirunavukkarasu	India	Asia	2024	ARMS PCR	120	214	334	24.1	NA	8	47	53	20	78	102	34	0.9658
	LAVINIA-MARIANA BERCA (a)	Romania	Europe	2021	PCR-RFLP	107	100	207	25.4	25.45	8	20	42	38	27	46	27	0.5649
	Dilek Gogas Yavuz	Turkey	Asia	2011	PCR-RFLP	117	134	251	27.6	26.2	9	23	58	36	31	70	35	0.8811
	J.I. San-Pedro	Spain	Europe	2005	PCR-RFLP	71	88	159	14.5	NA	8	19	37	15	17	43	28	0.9658
	Diego García	Chile	South America	2007	PCR-RFLP	216	203	419	9.3	10.3	8	44	115	54	35	125	43	0.0063
	Mona Gamal Elgazzaz	Egypt	Africa	2016	PCR-RFLP	50	50	100	NA	NA	7	2	18	30	7	15	28	0.1537
	Balázs Györffy	Hungary	Europe	2002	PCR-RFLP	107	103	210	5.8	NA	8	27	56	24	26	43	32	0.2637
	Kocabaş A.	Turkey	Asia	2010	PCR-RFLP	90	86	176	11.7	28.9	8	8	41	41	12	40	34	0.9658
	Neetu Israni	India	Asia	2009	PCR-RFLP	236	197	433	NA	NA	9	18	133	85	27	110	60	0.1278
	Tien-Jyun Chang	Taiwan	Asia	2000	PCR-RFLP	157	248	405	8.8	NA	8	65	76	16	130	105	13	0.2637
	S. Bonakdaran	Iran	Asia	2012	PCR-RFLP	69	45	114	22.2	19.7	8	4	52	13	1	26	18	0.0915
	Veselin Škrabić	Croatia	Europe	2003	PCR-RFLP	134	132	266	8.69	8.24	8	16	52	66	15	66	51	0.4983
	Hannu Turpeinen	Finland	Europe	2003	Sequencing	1064	2837	3901	NA	NA	8	302	470	172	768	1168	440	0.9658
	Watip Tangjittipokin	Thailand	Asia	2021	PCR-RFLP	100	100	200	14.5	14.3	8	54	35	11	46	40	14	0.4284
	DEBASIDSH Paul	Bangladesh	Asia	2010	PCR-RFLP	92	94	186	23	19	8	18	44	29	17	48	25	0.6056
	Eman A. Mostafa	Egypt	Africa	2024	TaqMan	85	37	122	12.28	10.86	8	6	22	47	6	6	24	0.0063
	Rafaella S. Ferraz	Brazil	South America	2022	Sequencing	65	83	148	27.28	38.49	8	6	35	24	13	48	22	0.2474
	Sawsan I Khdair	Jordan	Asia	2021	Sequencing	50	50	100	20	24.7	8	3	25	22	8	23	19	0.9501
	Maryam Mukhtar	Pakistan	Asia	2017	PCR-RFLP	102	100	202	13.275	13.765	8	33	26	43	86	0	14	0
	Majedah A. Rasoul	Kuwait	Asia	2019	PCR-RFLP	253	214	467	8.5	8.9	8	29	31	192	15	37	162	0
	Manuel C. Lemos	Portugal	Europe	2008	PCR-RFLP	207	249	456	27.5	36.8	8	50	100	55	63	101	68	0.1537
	Galawezh Obaid Othman	Iraq	Asia	2022	PCR-RFLP	40	30	70	15.2	25.2	8	3	23	14	18	6	6	0.023
						4014	5917

### Sheet: Table S2
Table S2 Characteristics of studies included in meta-analysis of overall T2DM
Site	First author	Country	Continent	Year	Methods	Sample size		Total Samople size	Age of patient (Mean)	Age of control (Mean)	NOS	Patient genotypes			Control genotypes			HW-adjusted.P.value
FokI (rs2228570)						case	control					CC	CT	TT	CC	CT	TT
	Marcela Vedralová (b)	Czech Republic	Europe	2012	PCR-RFLP	54	116	170	67	80	8	38	60	18	16	28	3	0.1508
	Hemant Kumar Bid	India	Asia	2009	PCR-RFLP	100	160	260	49.32	NA	7	38	60	2	80	79	1	0.0005
	Salwa H. Gomaa	Egypt	Africa	2022	PCR-RFLP	45	45	90	56	55	8	18	10	17	27	16	2	0.9518
	Abdeltif Errouagui	Morocco	Africa	2014	PCR-RFLP	177	176	353	57.01	56.94	8	87	80	9	82	74	21	0.7111
	Amany Ragab Youssef	Egypt	Africa	2019	PCR-RFLP	78	100	178	45.4	43	8	18	33	27	60	20	20	0
	Zahraa Sami Razzaq Najjar	Iraq	Asia	2020	ARMS PCR	60	17	77	NA	NA	8	28	26	6	8	6	3	0.6477
	Madhukar Saxena	India	Asia	2020	PCR-RFLP	440	440	880	48.1	45.68	8	95	259	86	96	270	74	0
	ALAA SHAFIE	Saudi Arabia	Asia	2022	PCR-RFLP	50	50	100	42.08	44.44	8	10	27	13	14	25	11	0.9833
	Amal Ahmed Mohammed	Egypt	Africa	2023	TaqMan	156	145	301	49	44.5	8	111	0	45	143	0	2	0
	Lei Ma	China	Asia	2019	PCR-RFLP	674	521	1195	NA	62.4	8	193	306	37	344	161	16	0.7331
	LAVINIA-MARIANA BERCA (b)	Romania	Europe	2021	PCR-RFLP	124	100	224	25.4	25.45	8	37	48	15	38	50	12	0.7111
	Amira Elsayed Elhuseiny	Egypt	Africa	2024	PCR-RFLP	75	30	105	40	31	8	49	7	19	21	2	7	0
	Bárbara Angel (b)	Chile	South America	2016	PCR-RFLP	160	160	320	61.7	69.4	8	24	96	40	53	75	32	0.7331
	Ahmed N. Kaftan	Iraq	Asia	2020	PCR-RFLP	400	400	800	53.16	52.08	8	80	72	248	200	56	144	0
	Asmaa A. Ata	Egypt	Africa	2024	PCR-RFLP	37	37	74	57.1	56.1	8	9	7	21	19	5	13	0
	Naila Abdul Sattar (a)	England	Europe	2021	PCR-RFLP	500	200	700	40.5	NA	8	120	280	100	65	105	30	0.5223
	Ruaa H. Abdul Ridha	Iraq	Asia	2016	PCR-RFLP	60	30	90	48.5	48.5	7	39	19	2	12	14	4	0.9833
	Xia Dong	China	Asia	2018	PCR-RFLP	91	96	187	59.7	57.9	7	26	50	15	31	45	20	0.7627
	Naila Abdul Sattar	Pakistan	Asia	2020	PCR-RFLP	100	50	150	47.5	48.3	7	46	91	13	53	36	11	0.4879
	Dilek Gogas Yavuz a	Turkey	Asia	2022	PCR-RFLP	141	100	241	55.6	53.5	8	73	54	14	52	36	33	0
	Al-Darraji SZ	Iraq	Asia	2017	PCR-RFLP	200	75	275	47.79	47.96	7	141	39	20	35	14	26	0
	Hala Ibrahim El Gendy	Egypt	Africa	2019	PCR-RFLP	50	50	100	52.48	51	7	16	26	8	32	15	3	0.7111
	Amal M.H. Mackawy	Egypt	Africa	2014	PCR-RFLP	63	60	123	47.39	47.96	8	39	13	11	44	11	5	0.0199
	Muhammad Asif Memon	Pakistan	Asia	2022	PCR-RFLP	100	100	200	52.3	50.11	7	49	45	6	45	41	14	0.6477
	M. T. Malecki	Poland	Europe	2003	PCR-RFLP	308	240	548	59.9	54	7	85	159	64	77	110	52	0.5783
	Wan Nur Amalina Zakaria	Malaysia	Asia	2021	PCR-RFLP	126	63	189	54.02	50.33	7	42	67	17	18	29	16	0.7331
	Mária Konečná	Slovakia	Europe	2023	TaqMan	191	136	327	65.06	58.89	7	70	85	36	50	59	27	0.4879
	Laura Bertoccini	Italy	Europe	2017	TaqMan	883	830	1713	NA	NA	8	395	379	109	378	359	93	0.7331
	Roberto C. M. Pinho	Brazil	South America	2019	PCR-RFLP	116	69	185	58.2	49.6	7	50	57	8	39	24	6	0.7111
	Imen Mahjoubi	Tunisia	Africa	2016	PCR-RFLP	439	302	741	55.94	49.38	7	231	180	28	168	117	17	0.7331
	Shimaa A. Mohamed	Egypt	Africa	2020	PCR-RFLP	50	50	100	64.76	63.16	6	22	20	8	26	22	2	0.6097
	Juliana Maia	Brazil	South America	2016	TaqMan	100	100	200	65.7	65.1	7	46	42	12	38	47	15	0.9833
	Maryam Salih Mohammed	Iraq	Asia	2023	PCR-RFLP	86	80	166	54.7	NA	8	34	15	37	29	9	42	0
	Mahmoud A. Alfaqih	Jordan	Asia	2023	PCR-RFLP	125	125	250	58.6	49.33	8	74	39	12	58	50	17	0.5223
	Habiba Al Safar	United Arab Emirates	Asia	2017	TaqMan	264	91	355	60	48.21	8	147	94	20	38	34	18	0.1577
	Edith Klahold	Germany	Europe	2020	TaqMan	62	73	135	NA	NA	8	29	28	5	19	38	16	0.8184
	Nasser M. Al-Daghri	Saudi Arabia	Asia	2012	PCR-RFLP	368	259	627	51.5	44.1	8	22	133	213	19	111	129	0.7111
	Kathryna Fontana Rodrigues	Brazil	South America	2019	PCR-RFLP	101	62	163	56	53	8	61	31	9	31	24	7	0.7111
	Xing Zhong	China	Asia	2015	PCR-RFLP	110	116	226	57.08	57.11	8	35	61	14	40	58	18	0.8184
	Jian Jia	China	Asia	2015	TaqMan	669	1961	2630	60.23	60.18	8	120	336	212	408	973	579	0.9833
	Nancy Taneja (a)	India	Asia	2017	PCR-RFLP	100	100	200	46.8	39.34	8	61	36	3	32	39	29	0.1038
	A Saatman Yıldız	Turkey	Asia	2022	TaqMan	40	40	80	45.28	34.93	8	17	21	2	22	18	0	0.1823
	Sahar H. Ahmed	Egypt	Africa	2021	PCR-RFLP	80	20	100	52.12	51.2	8	54	19	7	8	12	0	0.1601
	Bárbara Angel (a)	Chile	South America	2018	PCR-RFLP	138	172	310	66.2	NA	8	24	86	28	38	81	53	0.7111
	Visvanathan Gnanaprakash	India	Asia	2019	PCR-RFLP	162	147	309	50.9	48.8	7	77	76	6	84	54	9	0.9833
	Soad M. Eweida	Egypt	Africa	2021	PCR-RFLP	69	69	138	54	54	6	36	30	3	42	21	6	0.4353
	Dipti Sarma	India	Asia	2018	Sequencing	40	20	60	49.65	48.45	8	8	0	32	2	3	15	0.1086
	Zheng Xia	China	Asia	2017	PCR-RFLP	134	100	234	76.45	75.8	7	66	60	8	38	50	12	0.7111
	ARDAWAN F. Ali	Iraq	Asia	2019	PCR-RFLP	96	66	162	NA	NA	7	22	68	6	2	60	4	0
	Ma’mon M. Hatmal	Jordan	Asia	2020	Sequencing	82	82	164	53.6	49.5	7	44	31	7	49	27	6	0.7111
	Anil Kumar Sah	Nepal	Asia	2024	PCR-RFLP	100	100	200	57.6	55.49	7	9	27	64	6	38	56	0.9833
	Sahar Azizi	Iran	Asia	2020	PCR-RFLP	120	120	240	60.55	60.27	7	2	70	48	4	71	45	0.0009
	Shaymaa M. Hadi	Iraq	Asia	2019	Tetra-primer ARMS-PCR	94	101	195	47.59	45.4	7	51	36	7	31	60	10	0.0593
	Sandhiya Selvarajan	India	Asia	2021	TaqMan	200	300	500	53.5	33.95	7	115	75	10	170	110	20	0.8184
	Maha A. Rasheed	Egypt	Africa	2017	TaqMan	87	150	237	42.8	44.3	8	106	57	17	92	47	11	0.4128
TaqI (rs731236)						9475	9402					TT	TC	CC	TT	TC	CC
	Hemant Kumar Bid	India	Asia	2009	PCR-RFLP	100	160	260	49.32	NA	7	36	49	15	67	65	28	0.2549
	Amany Ragab Youssef	Egypt	Africa	2019	PCR-RFLP	78	100	178	45.4	43.0 ± 5.6 years	8	36	21	21	60	30	10	0.1744
	Pratik P. Durgawale	India	Asia	2022	PCR-RFLP	120	120	240	NA	NA	8	45	61	14	54	45	21	0.1635
	Zahraa Sami Razzaq Najjar	Iraq	Asia	2020	ARMS PCR	60	17	77	NA	NA	8	39	17	4	9	6	2	0.6167
	Edgar-Alfonso Rivera-Leon	Mexico	North America	2015	PCR-RFLP	125	125	250	50.8	44.5	8	38	62	25	34	72	19	0.1942
	Archana P. Iyer	Saudi Arabia	Asia	2017	PCR-RFLP	50	50	100	48.5	45.6	8	14	19	17	11	21	18	0.4618
	Thekra A. Al-Kashwan	Iraq	Asia	2021	PCR-RFLP	400	400	800	53.16	52.08	8	120	157	123	125	178	97	0.1635
	Madhukar Saxena	India	Asia	2020	PCR-RFLP	440	440	880	48.1	45.68	8	134	237	69	146	196	98	0.1635
	ALAA SHAFIE	Saudi Arabia	Asia	2022	PCR-RFLP	50	50	100	42.08	44.44	8	16	18	16	23	18	9	0.275
	Lei Ma	China	Asia	2019	PCR-RFLP	674	521	1195	NA	62.4	8	230	278	28	333	172	16	0.4131
	LAVINIA-MARIANA BERCA (b)	Romania	Europe	2021	PCR-RFLP	124	100	224	25.4	25.45	8	12	55	33	21	54	25	0.5598
	Jee-Young Oh	USA	North America	2002	PCR-RFLP	242	1303	1545	71.7	68.8	8	93	108	41	503	581	219	0.123
	R. Nosratabadi	Iran	Asia	2010	PCR-RFLP	100	100	200	40	40	8	4	63	33	18	35	47	0.1209
	H.C. Vural	Turkey	Asia	2012	TaqMan	100	100	200	NA	NA	8	51	46	3	35	49	16	0.8866
	S. Boullu-Sanchis	Guadeloupe	North America	1999	PCR-RFLP	89	100	189	53.1	48.9	8	8	33	48	17	39	44	0.2729
	Noha M. Sharkawy	Egypt	Africa	2020	PCR-RFLP	30	30	60	51.1	51.53	7	3	19	8	7	10	13	0.2549
	Rawoof Malik	India	Asia	2017	PCR-RFLP	100	100	200	51.2	45.02	7	37	45	19	46	39	15	0.2905
	Dilek Gogas Yavuz a	Turkey	Asia	2022	PCR-RFLP	141	100	241	55.6	53.5	8	64	56	21	36	54	11	0.2905
	Fuat Dilmec	Turkey	Asia	2010	PCR-RFLP	72	169	241	57.1	56.1	7	33	25	14	69	81	19	0.6038
	Al-Darraji SZ	Iraq	Asia	2017	PCR-RFLP	200	75	275	47.79	47.96	7	78	95	27	15	44	16	0.275
	Reza Nosratabadi	Iran	Asia	2011	PCR-RFLP	100	100	200	40	40	7	4	63	33	18	35	47	0.1209
	Hala Ibrahim El Gendy	Egypt	Africa	2019	PCR-RFLP	50	50	100	52.48	51	7	19	24	7	23	20	7	0.5614
	Muhammad Asif Memon	Pakistan	Asia	2022	PCR-RFLP	100	100	200	52.3	50.11	7	31	31	38	28	36	36	0.0543
	M. T. Malecki	Poland	Europe	2003	PCR-RFLP	308	240	548	59.9	54	7	138	140	30	92	117	31	0.6038
	Farideh Razi	Iran	Asia	2018	TaqMan	100	109	209	57.5	50.5	7	16	51	33	20	45	44	0.2905
	Juliana Maia	Brazil	South America	2016	TaqMan	100	100	200	65.7	65.1	7	45	46	9	49	39	12	0.4824
	Galawezh O. Othman	Iraq	Asia	2023	PCR-RFLP	40	30	70	56	55.2	7	4	21	15	20	4	6	0.0069
	Nourhan M. Abd El-Maksoud	Egypt	Africa	2022	TaqMan	45	45	90	37.9	37.8	6	13	32	0	13	13	19	0.0543
	Shabnam Salehizadeh	Iran	Asia	2024	PCR-RFLP	148	100	248	55.44	37.35	8	42	56	50	39	35	26	0.0543
	NANCY TANEJA (b)	India	Asia	2016	PCR-RFLP	100	100	200	46.8	39.34	8	36	54	10	50	37	13	0.2905
	P.N. Mukhopadhyaya	India	Asia	2010	PCR-RFLP	40	40	80	47.25	NA	8	23	12	5	7	25	8	0.2729
	Maryam Salih Mohammed	Iraq	Asia	2023	PCR-RFLP	86	80	166	54.7	NA	8	12	46	28	21	31	28	0.1773
	Mahmoud A. Alfaqih	Jordan	Asia	2023	PCR-RFLP	125	125	250	58.6	49.33	8	44	58	23	51	60	14	0.6226
	A. Q. Alkhedaide	Saudi Arabia	Asia	2024	PCR-RFLP	56	89	145	NA	NA	8	18	32	6	30	48	11	0.3606
	Habiba Al Safar	United Arab Emirates	Asia	2017	TaqMan	264	91	355	60	48.21	8	108	111	43	37	38	16	0.4131
	Edith Klahold	Germany	Europe	2020	TaqMan	62	73	135	NA	NA	8	21	32	9	30	35	8	0.685
	Nasser M. Al-Daghri	Saudi Arabia	Asia	2012	PCR-RFLP	368	259	627	51.5	44.1	8	108	195	65	95	114	50	0.275
	Kathryna Fontana Rodrigues	Brazil	South America	2019	PCR-RFLP	101	62	163	56	53	8	44	47	10	21	32	9	0.6226
	A Saatman Yıldız	Turkey	Asia	2022	TaqMan	40	40	80	45.28	34.93	8	17	17	6	15	19	6	0.9967
	Sahar H. Ahmed	Egypt	Africa	2021	PCR-RFLP	80	20	100	52.12	51.2	8	17	37	26	10	6	4	0.275
	Visvanathan Gnanaprakash	India	Asia	2019	PCR-RFLP	162	147	309	50.9	48.8	7	76	75	11	53	73	19	0.5614
	Fathy M. Elfasakhany	Saudi Arabia	Asia	2022	PCR-RFLP	110	110	220	44	43	8	51	39	20	46	47	17	0.5464
	Dipti Sarma	India	Asia	2018	Sequencing	40	20	60	49.65	48.45	8	22	10	8	14	4	2	0.2549
	Zheng Xia	China	Asia	2017	PCR-RFLP	134	100	234	76.45	75.8	7	127	7	0	86	14	0	0.5614
	Sahar Azizi	Iran	Asia	2020	PCR-RFLP	120	120	240	60.55	60.27	7	46	54	20	42	59	19	0.8568
	Sandhiya Selvarajan	India	Asia	2021	TaqMan	200	300	500	53.5	33.95	7	88	84	28	136	110	54	0.0069
BsmI (rs1544410)						6374	6810					GG	GA	AA	GG	GA	AA
	Fatma Hussain	Pakistan	Asia	2019	PCR-RFLP	150	100	250	46.4	46.8	8	4	119	27	2	64	34	0
	Hemant Kumar Bid	India	Asia	2009	PCR-RFLP	100	160	260	49.32	NA	7	18	52	30	23	77	60	0.8842
	Salwa H. Gomaa	Egypt	Africa	2022	PCR-RFLP	45	45	90	56	55	8	12	22	11	9	24	12	0.7719
	Ahmed R. Tawfeek	Egypt	Africa	2018	PCR-RFLP	80	40	120	52.18	52.2	8	6	34	40	2	5	33	0.0455
	Abdeltif Errouagui	Morocco	Africa	2014	PCR-RFLP	177	176	353	57.01	56.94	8	60	57	18	61	57	18	0.5801
	Amany Ragab Youssef	Egypt	Africa	2019	PCR-RFLP	78	100	178	45.4	43	8	6	39	33	50	30	20	0.0026
	Waleed M. Fathy	Egypt	Africa	2018	PCR-RFLP	80	100	180	52.18	51.62	8	10	28	42	6	11	83	0
	Hao Zhang	China	Asia	2012	PCR-RFLP	122	100	222	57	55.3	8	96	26	0	85	14	1	0.7719
	Pratik P. Durgawale	India	Asia	2022	PCR-RFLP	120	120	240	NA	NA	8	7	83	30	35	48	37	0.0686
	Archana P. Iyer	Saudi Arabia	Asia	2017	PCR-RFLP	50	50	100	48.5	45.6	8	15	25	10	13	16	21	0.0419
	Thekra A. Al-Kashwan	Iraq	Asia	2021	PCR-RFLP	400	400	800	53.16	52.08	8	138	141	121	85	110	205	0
	Madhukar Saxena	India	Asia	2020	PCR-RFLP	440	440	880	48.1	45.68	8	34	89	317	26	94	320	0
	ALAA SHAFIE	Saudi Arabia	Asia	2022	PCR-RFLP	50	50	100	42.08	44.44	8	20	16	14	10	18	22	0.1828
	Amal Ahmed Mohammed	Egypt	Africa	2023	TaqMan	156	145	301	49	44.5	8	143	0	13	145	0	0	1
	Lei Ma	China	Asia	2019	PCR-RFLP	674	521	1195	NA	62.4	8	27	91	418	15	63	443	0
	Naila Abdul Sattar (a)	England	Europe	2021	PCR-RFLP	500	200	700	40.5	NA	8	365	120	15	162	34	4	0.3031
	Jee-Young Oh	USA	North America	2002	PCR-RFLP	242	1303	1545	71.7	68.8	8	86	107	49	460	590	253	0.0333
	Ruaa H. Abdul Ridha	Iraq	Asia	2016	PCR-RFLP	60	30	90	48.5	48.5	7	6	23	31	0	10	20	0.4232
	Rawoof Malik	India	Asia	2017	PCR-RFLP	100	100	200	51.2	45.02	7	79	16	5	40	22	38	0
	Dilek Gogas Yavuz a	Turkey	Asia	2022	PCR-RFLP	141	100	241	55.6	53.5	8	49	65	25	29	56	16	0.3305
	Al-Darraji SZ	Iraq	Asia	2017	PCR-RFLP	200	75	275	47.79	47.96	7	8	122	70	1	50	24	0
	Hala Ibrahim El Gendy	Egypt	Africa	2019	PCR-RFLP	50	50	100	52.48	51	7	10	25	15	5	24	21	0.7719
	Amal M.H. Mackawy	Egypt	Africa	2014	PCR-RFLP	63	60	123	47.39	47.96	8	38	16	9	40	14	6	0.0419
	Wan Nur Amalina Zakaria	Malaysia	Asia	2021	PCR-RFLP	126	63	189	54.02	50.33	7	92	31	3	45	15	3	0.4109
	Baraa Abdul-Kareem Mutar	Iraq	Asia	2023	PCR	50	50	100	45.38	45.38	7	18	12	15	18	12	15	0.0062
	Shabnam Salehizadeh	Iran	Asia	2024	PCR-RFLP	148	100	248	55.44	37.35	8	32	90	26	23	59	18	0.1468
	NANCY TANEJA (b)	India	Asia	2016	PCR-RFLP	100	100	200	46.8	39.34	8	20	56	24	9	77	14	0
	Kalthum Asaaf Maulood	Iraq	Asia	2021	ARMS-PCR	100	60	160	50.28	45.73	8	12	22	16	4	12	13	0.7719
	P.N. Mukhopadhyaya	India	Asia	2010	PCR-RFLP	40	40	80	47.25	NA	8	17	9	14	26	10	4	0.153
	Xiang Qian	China	Asia	2017	TaqMan	82	86	168	57.44	51.12	8	78	4	0	80	6	0	0.8233
	Maryam Salih Mohammed	Iraq	Asia	2023	PCR-RFLP	86	80	166	54.7	NA	8	18	48	20	18	38	24	0.7883
	Mahmoud A. Alfaqih	Jordan	Asia	2023	PCR-RFLP	125	125	250	58.6	49.33	8	36	59	30	41	66	18	0.4372
	Habiba Al Safar	United Arab Emirates	Asia	2017	TaqMan	264	91	355	60	48.21	8	67	118	78	33	38	20	0.2837
	Edith Klahold	Germany	Europe	2020	TaqMan	62	73	135	NA	NA	8	20	33	9	30	33	10	0.8842
	Nasser M. Al-Daghri	Saudi Arabia	Asia	2012	PCR-RFLP	368	259	627	51.5	44.1	8	105	201	62	114	95	50	0.0016
	Kathryna Fontana Rodrigues	Brazil	South America	2019	PCR-RFLP	101	62	163	56	53	8	36	49	16	20	33	9	0.5801
	Ezhilarasi Krishnamoorthy	India	Asia	2018	PCR-RFLP	200	252	452	51.4	40.7	8	15	88	97	7	96	149	0.1468
	Xing Zhong	China	Asia	2015	PCR-RFLP	110	116	226	57.08	57.11	8	6	27	77	2	18	96	0.4372
	A Saatman Yıldız	Turkey	Asia	2022	TaqMan	40	40	80	45.28	34.93	8	23	15	2	12	22	6	0.5801
	Sahar H. Ahmed	Egypt	Africa	2021	PCR-RFLP	80	20	100	52.12	51.2	8	15	55	10	4	10	6	0.9845
	Bárbara Angel (a)	Chile	South America	2018	PCR-RFLP	138	172	310	66.2	NA	8	25	36	77	26	49	97	0
	Visvanathan Gnanaprakash	India	Asia	2019	PCR-RFLP	162	147	309	50.9	48.8	7	28	62	70	22	73	52	0.7719
	Soad M. Eweida	Egypt	Africa	2021	PCR-RFLP	69	69	138	54	54	6	6	39	24	6	27	36	0.8416
	Khan A.	Pakistan	Asia	2019	ARMS-PCR	250	250	500	56.4	44	8	116	69	65	79	139	32	0.0419
	Dipti Sarma	India	Asia	2018	Sequencing	40	20	60	49.65	48.45	8	12	23	5	10	6	4	0.2356
	ARDAWAN F. Ali	Iraq	Asia	2019	PCR-RFLP	96	66	162	NA	NA	7	34	38	24	18	26	22	0.1784
	Anil Kumar Sah	Nepal	Asia	2024	PCR-RFLP	100	100	200	57.6	55.49	7	36	57	7	4	10	86	0.0005
	Maha A. Rasheed	Egypt	Africa	2017	TaqMan	87	150	237	42.8	44.3	8	72	74	34	57	52	41	0.0013
ApaI (rs7975232)						7102	7056					GG	GT	TT	GG	GT	TT
	Sajida Yasmeen	Pakistan	Asia	2020	PCR-RFLP	150	100	250	NA	NA	7	4	61	85	4	54	42	0.037
	Abdeltif Errouagui	Morocco	Africa	2014	PCR-RFLP	177	176	353	57.01	56.94	8	34	89	36	34	90	36	0.2795
	Amany Ragab Youssef	Egypt	Africa	2019	PCR-RFLP	78	100	178	45.4	43	8	12	45	21	30	20	50	0
	Hao Zhang	China	Asia	2012	PCR-RFLP	122	100	222	57	55.3	8	46	46	12	35	53	11	0.3887
	Pratik P. Durgawale	India	Asia	2022	PCR-RFLP	120	120	240	NA	NA	8	5	81	34	22	58	40	0.9408
	Edgar-Alfonso Rivera-Leon	Mexico	North America	2015	PCR-RFLP	125	125	250	50.8	44.5	8	14	64	47	16	78	31	0.0153
	Archana P. Iyer	Saudi Arabia	Asia	2017	PCR-RFLP	50	50	100	48.5	45.6	8	41	7	2	12	21	17	0.5004
	Amal Ahmed Mohammed	Egypt	Africa	2023	TaqMan	156	145	301	49	44.5	8	147	0	9	143	0	2	0
	Lei Ma	China	Asia	2019	PCR-RFLP	674	521	1195	NA	62.4	8	224	203	0	83	228	225	0.1295
	LAVINIA-MARIANA BERCA (b)	Romania	Europe	2021	PCR-RFLP	124	100	224	25.4	25.45	8	15	50	35	22	48	30	0.8775
	Amira Elsayed Elhuseiny	Egypt	Africa	2024	PCR-RFLP	75	30	105	40	31	8	30	3	42	19	3	8	0
	Ahmed N. Kaftan	Iraq	Asia	2020	PCR-RFLP	400	400	800	53.16	52.08	8	126	178	96	112	174	114	0.037
	Jee-Young Oh	USA	North America	2002	PCR-RFLP	242	1303	1545	71.7	68.8	8	66	92	84	265	553	487	0
	R. Nosratabadi	Iran	Asia	2010	PCR-RFLP	100	100	200	40	40	8	28	63	9	27	56	17	0.3887
	S. Boullu-Sanchis	Guadeloupe	North America	1999	PCR-RFLP	89	100	189	53.1	48.9	8	25	42	22	31	47	22	0.7431
	Dilek Gogas Yavuz a	Turkey	Asia	2022	PCR-RFLP	141	100	241	55.6	53.5	8	30	59	51	20	54	26	0.6459
	Fuat Dilmec	Turkey	Asia	2010	PCR-RFLP	72	169	241	57.1	56.1	7	27	38	7	61	82	26	0.9408
	Al-Darraji SZ	Iraq	Asia	2017	PCR-RFLP	200	75	275	47.79	47.96	7	27	114	59	9	40	26	0.5004
	Reza Nosratabadi	Iran	Asia	2011	PCR-RFLP	100	100	200	40	40	7	28	63	9	27	56	17	0.3887
	Muhammad Asif Memon	Pakistan	Asia	2022	PCR-RFLP	100	100	200	52.3	50.11	7	35	34	31	35	38	27	0.0577
	M. T. Malecki	Poland	Europe	2003	PCR-RFLP	308	240	548	59.9	54	7	84	153	71	56	124	60	0.7431
	Farideh Razi	Iran	Asia	2018	TaqMan	100	109	209	57.5	50.5	7	21	50	29	16	52	41	0.9408
	Galawezh O. Othman	Iraq	Asia	2023	PCR-RFLP	40	30	70	56	55.2	7	18	12	10	12	9	9	0.0882
	Kalthum Asaaf Maulood	Iraq	Asia	2021	ARMS-PCR	100	60	160	50.28	45.73	8	15	24	11	13	12	5	0.6896
	Xiang Qian	China	Asia	2017	TaqMan	82	86	168	57.44	51.12	8	38	34	10	45	34	7	0.9408
	Maryam Salih Mohammed	Iraq	Asia	2023	PCR-RFLP	86	80	166	54.7	NA	8	16	42	28	29	12	39	0
	Mahmoud A. Alfaqih	Jordan	Asia	2023	PCR-RFLP	125	125	250	58.6	49.33	8	19	50	56	21	57	47	0.7431
	A. Q. Alkhedaide	Saudi Arabia	Asia	2024	PCR-RFLP	56	89	145	NA	NA	8	9	24	22	15	39	33	0.7431
	Edith Klahold	Germany	Europe	2020	TaqMan	62	73	135	NA	NA	8	13	31	18	16	36	21	0.9408
	Nasser M. Al-Daghri	Saudi Arabia	Asia	2012	PCR-RFLP	368	259	627	51.5	44.1	8	48	172	148	52	106	101	0.0505
	Kathryna Fontana Rodrigues	Brazil	South America	2019	PCR-RFLP	101	62	163	56	53	8	8	33	60	2	22	38	0.7431
	Xing Zhong	China	Asia	2015	PCR-RFLP	110	116	226	57.08	57.11	8	16	60	34	28	59	29	0.9408
	A Saatman Yıldız	Turkey	Asia	2022	TaqMan	40	40	80	45.28	34.93	8	14	17	9	10	17	13	0.6029
	Sahar H. Ahmed	Egypt	Africa	2021	PCR-RFLP	80	20	100	52.12	51.2	8	4	5	71	4	0	16	0
	Fathy M. Elfasakhany	Saudi Arabia	Asia	2022	PCR-RFLP	110	110	220	44	43	8	20	52	38	22	39	49	0.037
	Zheng Xia	China	Asia	2017	PCR-RFLP	134	100	234	76.45	75.8	7	75	50	9	49	38	13	0.3986
.	Sandhiya Selvarajan	India	Asia	2021	TaqMan	200	300	500	53.5	33.95	7	40	104	56	63	143	94	0.7431
						5397	5913

### Sheet: Table S3
Table S3 Characteristics of studies included in meta-analysis of overall Getational Diabetes
Site	First author	Country	Continent	Year	Methods	Sample size		Total Samople size	Age of patient (Mean)	Age of control (Mean)	NOS	Patient genotypes			Control genotypes			HW-adjusted.P.value
FokI (rs2228570)						case	control					CC	CT	TT	CC	CT	TT
	Shilan Aslani	Iran	Asia	2011	PCR-RFLP	142	161	303	NA	NA	8	78	49	15	102	49	10	0.4446
	Raya Hatem Al-Mawla a	Iraq	Asia	2020	PCR-RFLP	40	30	70	35.175	27.5	7	18	22	0	18	11	1	0.6874
	Thais Walverde Siqueira	Brazil	South America	2019	PCR-RFLP	79	78	157	33	30	7	39	29	4	37	30	9	0.6874
	Jianqiong Liu	China	Asia	2021	Sequenom MassARRAY platform	826	858	1684	30.99	28.85	8	219	389	206	230	415	203	0.6874
	Maysa Alzaim	Saudi Arabia	Asia	2024	TaqMan	108	260	368	30.6	28.4	8	65	36	7	160	82	18	0.3433
	Imran Ali Khan	Saudi Arabia	Asia	2023	PCR-RFLP	90	90	180	32.34	28.26	8	59	25	6	61	24	5	0.4446
	Selvihan Beysel	Turkey	Asia	2019	Allele discrimination	160	145	305	29.35	28.25	8	76	44	40	78	43	24	0.002
	Mahmut Apaydın	Turkey	Asia	2019	Sequencing	100	135	235	29.41	29.13	7	41	43	16	80	46	8	0.6874
	Hesham A. El-Beshbishy	Saudi Arabia	Asia	2015	PCR-RFLP	112	218	330	41	40	7	24	54	34	33	120	65	0.323
	Mohamed El-Husseny Radwan	Egypt	Africa	2021	PCR-RFLP	98	98	196	28.7	29	7	28	43	27	11	48	39	0.6874
TaqI (rs731236)						1755	2073					TT	TC	CC	TT	TC	CC
	Jianqiong Liu	China	Asia	2021	Sequenom MassARRAY platform	826	858	1684	30.99	28.85	8	745	68	4	778	67	4	0.1398
	Beibei Zhu	China	Asia	2019	Improved multiple ligase detection reaction (iMLDR)	274	380	654	28.1		8	237	29	0	341	18	0	0.7304
	Roua Jamal AbdulKhaliq	Iraq	Asia	2020	TaqMan	50	50	100	35	33	7	11	21	18	13	22	15	0.5624
	Imran Ali Khan	Saudi Arabia	Asia	2023	PCR-RFLP	90	90	180	32.34	28.26	8	43	36	11	57	29	4	0.8987
	Golzar Rahmannezhad	Iran	Asia	2016	PCR-RFLP	157	157	314	29.11	28.19	7	78	63	16	55	85	17	0.1398
	Selvihan Beysel	Turkey	Asia	2019	Allele discrimination	160	145	305	29.35	28.25	8	81	37	42	82	33	30	0
	Mahmut Apaydın	Turkey	Asia	2019	Sequencing	100	135	235	29.41	29.13	7	44	42	14	54	66	14	0.5624
BsmI (rs1544410)						1657	1815					GG	GA	AA	GG	GA	AA
	M. A. Tawfeek	Saudi Arabia	Asia	2011	PCR-RFLP	30	14	44	35.73	33.28	7	9	18	3	5	8	1	0.4805
	Raya Hatem Al-Mawla	Iraq	Asia	2020	RFLP-PCR	40	30	70	35.175	30.933	7	0	25	15	0	17	13	0.0832
	Jianqiong Liu	China	Asia	2021	Sequenom MassARRAY platform	826	858	1684	30.99	28.85	8	752	63	3	776	69	3	0.4411
	Beibei Zhu	China	Asia	2019	Improved multiple ligase detection reaction (iMLDR)	274	380	654	28.1		8	240	34	0	353	27	0	0.5318
	Imran Ali Khan	Saudi Arabia	Asia	2023	PCR-RFLP	90	90	180	32.34	28.26	8	19	40	31	4	40	46	0.3916
	Selvihan Beysel	Turkey	Asia	2019	Allele discrimination	160	145	305	29.35	28.25	8	45	63	53	36	52	57	0.0104
	Mahmut Apaydın	Turkey	Asia	2019	Sequencing	100	135	235	29.41	29.13	7	14	44	42	15	76	43	0.0832
	Hesham A. El-Beshbishy	Saudi Arabia	Asia	2015	PCR-RFLP	112	218	330	41	40	7	11	40	61	66	112	40	0.5318
ApaI (rs7975232)						1632	1870					GG	GT	TT	GG	GT	TT
	Jianqiong Liu	China	Asia	2021	Sequenom MassARRAY platform	826	858	1684	30.99	28.85	8	415	324	77	446	328	74	0.3675
	Imran Ali Khan	Saudi Arabia	Asia	2023	PCR-RFLP	90	90	180	32.34	28.26	8	9	46	35	8	33	49	0.4816
	Golzar Rahmannezhad	Iran	Asia	2016	PCR-RFLP	157	157	314	29.11	28.19	7	25	81	51	9	93	55	0.001
	Selvihan Beysel	Turkey	Asia	2019	Allele discrimination	160	145	305	29.35	28.25	8	34	78	48	20	73	52	0.4816
	Mahmut Apaydın	Turkey	Asia	2019	Sequencing	100	135	235	29.41	29.13	7	31	52	17	32	76	26	0.2845
						1333	1385
